# Molecular Feature-Based Classification of Retroperitoneal Liposarcoma: A Prospective Cohort Study

**DOI:** 10.1101/2024.08.09.24311657

**Authors:** Mengmeng Xiao, Xiangji Li, Fanqin Bu, Shixiang Ma, Xiaohan Yang, Jun Chen, Yu Zhao, Ferdinando Cananzi, Chenghua Luo, Li Min

## Abstract

**Background:** Retroperitoneal liposarcoma (RPLS) is a critical malignant disease with various clinical outcomes. However, the molecular heterogeneity of RPLS was poorly elucidated, and few biomarkers were proposed to monitor its progression.

**Methods:** RNA sequencing was performed on a training cohort of 88 RPLS patients to identify dysregulated genes and pathways using clusterprofiler. The GSVA algorithm was utilized to assess signaling pathways levels in each sample, and unsupervised clustering was employed to distinguish RPLS subtypes. Differentially expressed genes (DEGs) between RPLS subtypes were identified to construct a simplified dichotomous clustering via nonnegative matrix factorization. The feasibility of this classification was validated in a separate validation cohort (n=241) using immunohistochemistry (IHC) from the Retroperitoneal SArcoma Registry (RESAR). The study is registered with ClinicalTrials.gov under number NCT03838718.

**Results:** Cell cycle, DNA damage & repair, and Metabolism were identified as the most aberrant biological processes in RPLS, enabling the division of RPLS patients into two distinct subtypes with unique molecular signatures, tumor microenvironment, clinical features and outcomes (overall survival, OS and disease-free survival, DFS). A simplified RPLS classification based on representative biomarkers (LEP and PTTG1) demonstrated high accuracy (AUC>0.99), with patients classified as LEP+ and PTTG1- showing lower aggressive pathological composition ratio and fewer surgery times, along with better OS (HR=0.41, *P*<0.001) and DFS (HR=0.60, *P*=0.005).

**Conclusions:** Our study provided an ever-largest gene expression landscape of RPLS and established an IHC-based molecular classification that was clinically relevant and cost-effective for guiding treatment decisions.
