## Supplementary material for "Molecular Feature-Based Classification of Retroperitoneal Liposarcoma: A Prospective Cohort Study": Table S3.xlsx

### Sheet: rawdata
Patho_ID	Sex	Age	LEP_Streng	LEP_Area	LEP_Score	PTTG1_Streng	PTTG1_Area	PTTG1_Score	Risk_Score	Sugery_times	Tumor_type	Differentiation	Tumor_size	Multicite	Relapse	DFS	Death	OS
RPLS-V-38	2	81-85	2	80	1.6	2	85	1.7	0.183	0	LPS	DD	16.3	N			0	17
RPLS-V-100	2	81-85	2	60	1.2	1	50	0.5	-1.5538	4	LPS	DD	9	Y	0	16	0	16
RPLS-V-2	2	76-80	1	35	0.35	3	85	2.55	4.7927	4	LPS	DD			1	11	0	16
RPLS-V-129	1	76-80	3	75	2.25	2	65	1.3	-2.1224	0	LPS	WD	6.5	N	1	7	0	30
RPLS-V-215	2	76-80	3	80	2.4	1	45	0.45	-4.3077	1	LPS	WD	20.3	N	0	23	0	23
RPLS-V-97	1	76-80	3	40	1.2	1	55	0.55	-1.4447	0	LPS	WD	25.4	N	1	5	1	9
RPLS-V-219	1	76-80	3	70	2.1	0	95	0	-4.6284	0	LPS	other	4.6	Y	0	32	0	32
RPLS-V-76	1	71-75	3	80	2.4	3	65	1.95	-1.0347	2	LPS	WD	10	N	1	18	0	33
RPLS-V-28	2	71-75	1	35	0.35	1	65	0.65	0.6469	1	LPS	DD	8.4	N	0	16	0	16
RPLS-V-205	1	71-75	3	85	2.55	1	75	0.75	-3.9837	0	LPS	WD	23.6	N	0	20	0	20
RPLS-V-193	1	71-75	2	90	1.8	1	10	0.1	-3.749	4	LPS	DD	2.7	Y	1	9
RPLS-V-228	1	71-75	3	85	2.55	1	15	0.15	-5.2929	1	LPS	WD	25.8	Y	0	15	0	15
RPLS-V-43	1	71-75	0	95	0	0	95	0	0	3	LPS	DD	16.1	Y	1	2	0	12
RPLS-V-61	1	71-75	1	75	0.75	1	55	0.55	-0.4529	2	LPS	DD	15	N	1	8	1	22
RPLS-V-79	2	71-75	1	50	0.5	0	95	0	-1.102	3	LPS	DD	10.7	Y	0	15	0	15
RPLS-V-117	1	71-75	2	85	1.7	2	45	0.9	-1.783	0	LPS	DD	9.9	N	1	4	0	31
RPLS-V-185	1	66-70	3	90	2.7	2	55	1.1	-3.5506	1	LPS	DD	19.8	Y	1	7	1	20
RPLS-V-204	1	66-70	3	85	2.55	1	75	0.75	-3.9837	1	LPS	DD	7.4	N	1	4	0	18
RPLS-V-229	2	66-70	3	85	2.55	1	10	0.1	-5.402	0	LPS	WD	26.4	N	0	17	0	17
RPLS-V-177	1	66-70	2	85	1.7	1	15	0.15	-3.4195	1	LPS	DD	9.6	Y	1	8	0	33
RPLS-V-210	2	66-70	3	65	1.95	0	95	0	-4.2978	2	LPS	DD	6.85	Y	1	18
RPLS-V-233	1	66-70	3	85	2.55	0	95	0	-5.6202	1	LPS	DD	29.3	Y	0	26	0	26
RPLS-V-5	2	66-70	2	45	0.9	3	80	2.4	3.2532	1	LPS	WD	16.7	Y	1	10	0	12
RPLS-V-72	1	66-70	3	55	1.65	2	65	1.3	-0.8	0	LPS	WD	31.8	Y			0	12
RPLS-V-155	1	66-70	2	75	1.5	1	25	0.25	-2.7605	1	LPS	WD	24.3	Y	0	45	0	45
RPLS-V-14	2	66-70	3	50	1.5	3	80	2.4	1.9308	3	LPS	DD	16.4	N	1	6	1	6
RPLS-V-32	2	66-70	3	20	0.6	1	75	0.75	0.3141	4	LPS	DD	18.7	Y	1	4	1	8
RPLS-V-115	2	66-70	2	80	1.6	1	80	0.8	-1.7808	1	LPS	WD	6.5	Y	0	11	0	11
RPLS-V-18	1	66-70	2	75	1.5	3	75	2.25	1.6035	1	LPS	WD	16.6	N	0	30	0	30
RPLS-V-57	2	66-70	3	95	2.85	3	90	2.7	-0.39	3	LPS	DD	26	Y	1	6	1	8
RPLS-V-60	2	66-70	2	30	0.6	1	40	0.4	-0.4496	1	LPS	DD	14.7	N	0	10	0	10
RPLS-V-94	2	66-70	3	90	2.7	3	70	2.1	-1.3686	1	LPS	WD	21.7	Y	0	15	0	15
RPLS-V-120	1	66-70	2	70	1.4	1	55	0.55	-1.8855	3	LPS	DD	9.7	Y			1	12
RPLS-V-162	2	66-70	3	45	1.35	0	95	0	-2.9754	3	LPS	DD	15	Y	0	10	1	10
RPLS-V-175	1	66-70	3	80	2.4	2	45	0.9	-3.3258	2	LPS	DD	14.5	N	1	3	1	11
RPLS-V-6	1	61-65	0	95	0	3	45	1.35	2.9457	4	LPS	DD	13.6	N	1	6	0	13
RPLS-V-41	1	61-65	0	95	0	0	95	0	0	0	LPS	DD	11	N	1	15	1	21
RPLS-V-42	1	61-65	0	95	0	0	95	0	0	2	LPS	DD	12.2	Y	1	5	1	8
RPLS-V-68	2	61-65	3	90	2.7	3	80	2.4	-0.714	6	LPS	other	4	N	1	7	1	10
RPLS-V-81	1	61-65	1	55	0.55	0	95	0	-1.2122	1	LPS	DD	7.6	Y			0	12
RPLS-V-195	2	61-65	3	75	2.25	1	55	0.55	-3.7589	0	LPS	DD	16.7	Y	0	16	0	16
RPLS-V-213	2	61-65	3	65	1.95	0	95	0	-4.2978	NA	LPS	NA			1	16	1	21
RPLS-V-230	1	61-65	3	90	2.7	1	25	0.25	-5.4053	0	LPS	DD	18	N	0	16	0	16
RPLS-V-17	1	61-65	1	85	0.85	2	80	1.6	1.6178	2	LPS	DD	10	Y			1	7
RPLS-V-27	1	61-65	1	55	0.55	2	45	0.9	0.7516	1	LPS	DD	6.9	Y	1	4
RPLS-V-39	2	61-65	1	55	0.55	2	30	0.6	0.097	1	LPS	DD	16	N	1	7
RPLS-V-50	1	61-65	3	50	1.5	2	70	1.4	-0.2512	1	LPS	DD	13.8	Y	1	8
RPLS-V-104	1	61-65	1	85	0.85	1	10	0.1	-1.6552	2	LPS	DD	11.7	N	1	6
RPLS-V-130	2	61-65	2	50	1	0	95	0	-2.204	1	LPS	DD	7.8	Y	1	6	0	12
RPLS-V-144	2	61-65	3	60	1.8	1	70	0.7	-2.4398	2	LPS	DD	7.5	Y			1	15
RPLS-V-149	1	61-65	2	60	1.2	0	95	0	-2.6448	1	LPS	other	13.9	Y	1	4	0	24
RPLS-V-150	2	61-65	2	75	1.5	1	30	0.3	-2.6514	1	LPS	DD	21	Y			1	17
RPLS-V-157	1	61-65	2	65	1.3	0	95	0	-2.8652	1	LPS	DD	7.7	Y	1	27	0	40
RPLS-V-170	1	61-65	3	75	2.25	1	80	0.8	-3.2134	2	LPS	WD	17.4	N	1	12	0	23
RPLS-V-188	1	61-65	2	95	1.9	1	25	0.25	-3.6421	1	LPS	DD	15.9	Y	0	16	1	16
RPLS-V-232	2	61-65	3	95	2.85	1	35	0.35	-5.5177	0	LPS	DD	10.5	Y	1	1	0	18
RPLS-V-24	1	61-65	0	95	0	1	55	0.55	1.2001	1	LPS	DD	4.6	Y	1	18	1	22
RPLS-V-83	1	61-65	2	35	0.7	1	15	0.15	-1.2155	3	LPS	DD	24.2	Y	1	3	1	5
RPLS-V-139	2	61-65	3	95	2.85	2	90	1.8	-2.3538	2	LPS	WD	18.9	Y	1	25	1	36
RPLS-V-156	2	61-65	3	55	1.65	1	40	0.4	-2.7638	0	LPS	WD+DD	23.4	Y	1	12
RPLS-V-163	2	61-65	3	55	1.65	1	30	0.3	-2.982	0	LPS	DD	21.4	N	0	23	0	23
RPLS-V-181	1	61-65	2	80	1.6	0	95	0	-3.5264	1	LPS	DD	26.9	Y			1	9
RPLS-V-222	2	61-65	3	95	2.85	1	65	0.65	-4.8631	1	LPS	DD	8.8	N	1	3	0	21
RPLS-V-21	1	61-65	0	95	0	1	65	0.65	1.4183	3	LPS	WD	16.7	Y			1	5
RPLS-V-29	2	61-65	2	50	1	2	65	1.3	0.6326	4	LPS	DD	20.7	Y	1	2
RPLS-V-31	2	61-65	2	45	0.9	2	55	1.1	0.4166	4	LPS	DD	11.6	N	1	3	1	5
RPLS-V-54	2	61-65	3	55	1.65	2	75	1.5	-0.3636	3	LPS	DD	18	Y	1	8	0	11
RPLS-V-62	1	61-65	1	85	0.85	1	65	0.65	-0.4551	3	LPS	DD	16.9	Y	1	1	1	5
RPLS-V-63	1	61-65	2	65	1.3	2	55	1.1	-0.465	1	LPS	DD	8.4	N			1	10
RPLS-V-66	2	61-65	2	95	1.9	3	55	1.65	-0.5873	1	LPS	other	10.2	Y	0	11	0	11
RPLS-V-69	2	61-65	3	90	2.7	3	80	2.4	-0.714	3	LPS	DD	9.1	Y	0	9	0	9
RPLS-V-118	2	61-65	1	85	0.85	0	95	0	-1.8734	3	LPS	DD	15.9	N	1	3
RPLS-V-131	2	61-65	2	55	1.1	1	10	0.1	-2.2062	1	LPS	DD	12.7	Y	1	5	0	14
RPLS-V-143	1	61-65	2	70	1.4	1	30	0.3	-2.431	2	LPS	DD	29.7	Y			1	19
RPLS-V-176	2	61-65	3	90	2.7	2	60	1.2	-3.3324	1	LPS	WD	10.2	N	0	45	0	45
RPLS-V-239	1	61-65	3	70	2.1			0	NA	1	LPS	PLS	15.9	N	1	6	1	8
RPLS-V-25	2	61-65	1	75	0.75	2	65	1.3	1.1836	0	LPS	DD	14.5	N	1	6	1	12
RPLS-V-55	2	61-65	3	80	2.4	3	75	2.25	-0.3801	0	LPS	DD	14.7	Y	1	22	0	37
RPLS-V-58	2	61-65	1	35	0.35	1	15	0.15	-0.4441	3	LPS	DD	17.2	Y			1	3
RPLS-V-92	1	61-65	3	70	2.1	2	75	1.5	-1.3554	2	LPS	DD	24.4	Y	1	7	0	12
RPLS-V-172	1	61-65	2	80	1.6	1	10	0.1	-3.3082	0	LPS	DD	18.9	N	1	2
RPLS-V-7	2	56-60	1	30	0.3	3	55	1.65	2.9391	3	LPS	DD	18.8	Y			1	6
RPLS-V-13	1	56-60	1	60	0.6	3	50	1.5	1.9506	3	LPS	WD	26.3	Y	0	20	0	20
RPLS-V-49	2	56-60	1	95	0.95	1	85	0.85	-0.2391	1	LPS	PLS	15.8	Y			1	5
RPLS-V-108	2	56-60	3	85	2.55	2	90	1.8	-1.6926	2	LPS	NA					1	13
RPLS-V-112	2	56-60	2	40	0.8	0	95	0	-1.7632	2	LPS	DD	23.2	Y	1	16
RPLS-V-132	2	56-60	2	90	1.8	2	40	0.8	-2.2216	3	LPS	DD	22.8	Y	1	4	0	24
RPLS-V-146	1	56-60	2	95	1.9	3	25	0.75	-2.5511	1	LPS	DD	19.2	Y	1	27	0	40
RPLS-V-206	2	56-60	3	90	2.7	2	45	0.9	-3.987	2	LPS	DD	22.5	Y	1	3	1	9
RPLS-V-225	1	56-60	3	90	2.7	1	35	0.35	-5.1871	0	LPS	DD			0	44	0	44
RPLS-V-19	1	56-60	2	75	1.5	3	75	2.25	1.6035	2	LPS	PLS	14.7	Y			1	7
RPLS-V-34	1	56-60	3	45	1.35	2	75	1.5	0.2976	2	LPS	WD	9.9	N			1	1
RPLS-V-73	1	56-60	2	55	1.1	1	70	0.7	-0.897	1	LPS	DD	32.6	Y	1	8	1	14
RPLS-V-88	2	56-60	2	65	1.3	1	70	0.7	-1.3378	0	LPS	DD	5.4	N	1	11	1	15
RPLS-V-90	2	56-60	2	75	1.5	2	45	0.9	-1.3422	5	LPS	DD	7.5	Y	1	6	0	14
RPLS-V-93	1	56-60	3	85	2.55	3	65	1.95	-1.3653	1	LPS	WD+DD	3.7	Y	1	6
RPLS-V-134	1	56-60	3	35	1.05	0	95	0	-2.3142	4	LPS	DD	16.9	Y	1	7	1	13
RPLS-V-184	2	56-60	3	75	2.25	1	65	0.65	-3.5407	1	LPS	WD	31.5	Y	0	23	0	23
RPLS-V-196	1	56-60	3	75	2.25	1	55	0.55	-3.7589	0	LPS	DD	21.8	Y	1	34	1	38
RPLS-V-11	1	56-60	1	35	0.35	2	65	1.3	2.0652	0	LPS	WD	35.8	Y	0	10	0	10
RPLS-V-45	2	56-60	1	20	0.2	1	15	0.15	-0.1135	2	LPS	DD	16.3	Y	1	1
RPLS-V-47	2	56-60	3	45	1.35	2	65	1.3	-0.1388	1	LPS	DD	23.1	Y	1	11
RPLS-V-91	2	56-60	2	95	1.9	2	65	1.3	-1.351	0	LPS	DD	23.1	N	1	12	0	46
RPLS-V-95	1	56-60	3	95	2.85	3	75	2.25	-1.3719	1	LPS	WD	6	Y	1	15	0	46
RPLS-V-106	1	56-60	3	80	2.4	3	55	1.65	-1.6893	1	LPS	WD	11.8	N	0	16	0	16
RPLS-V-122	1	56-60	2	80	1.6	2	35	0.7	-1.999	0	LPS	DD	39.9	Y	0	34	0	34
RPLS-V-161	2	56-60	3	90	2.7	2	70	1.4	-2.896	2	LPS	WD	13	Y	0	16	0	16
RPLS-V-199	2	56-60	3	80	2.4	1	65	0.65	-3.8713	2	LPS	DD	6.9	N	1	7	1	13
RPLS-V-208	2	56-60	2	95	1.9	0	95	0	-4.1876	4	LPS	DD	5.1	N	1	10	0	22
RPLS-V-67	2	56-60	2	85	1.7	2	70	1.4	-0.692	1	LPS	WD	15.3	Y	0	11	0	11
RPLS-V-107	1	56-60	3	85	2.55	2	90	1.8	-1.6926	1	LPS	DD	24	Y	1	5	1	9
RPLS-V-109	2	56-60	3	85	2.55	3	60	1.8	-1.6926	1	LPS	WD	33	Y	1	24	0	35
RPLS-V-214	2	56-60	3	75	2.25	1	30	0.3	-4.3044	6	LPS	WD	17.7	Y	1	4	0	16
RPLS-V-221	1	56-60	3	90	2.7	1	50	0.5	-4.8598	1	LPS	WD	16.3	N	0	14	0	14
RPLS-V-3	2	56-60	1	45	0.45	3	80	2.4	4.245	3	LPS	WD	20.1	Y			1	20
RPLS-V-52	1	56-60	1	30	0.3	1	15	0.15	-0.3339	3	LPS	DD	6.1	Y	1	31	0	42
RPLS-V-74	2	56-60	2	60	1.2	1	75	0.75	-1.0083	2	LPS	WD	34.5	Y	0	10	0	10
RPLS-V-113	1	56-60	2	70	1.4	2	30	0.6	-1.7764	2	LPS	DD	10.1	N	1	2
RPLS-V-128	1	56-60	3	50	1.5	1	55	0.55	-2.1059	1	LPS	DD	7.2	Y	1	20	0	41
RPLS-V-135	1	56-60	3	35	1.05	0	95	0	-2.3142	1	LPS	DD	21.3	Y			0	20
RPLS-V-164	1	56-60	2	75	1.5	1	10	0.1	-3.0878	1	LPS	DD	23.2	N	1	4	1	9
RPLS-V-174	2	56-60	2	85	1.7	2	10	0.2	-3.3104	2	LPS	DD	17.3	Y	1	7	1	19
RPLS-V-36	2	51-55	3	90	2.7	3	95	2.85	0.2679	1	LPS	WD	19.9	Y	1	21	0	40
RPLS-V-48	1	51-55	1	50	0.5	1	40	0.4	-0.2292	1	LPS	WD	8	N	0	41	0	41
RPLS-V-64	1	51-55	2	65	1.3	2	55	1.1	-0.465	3	LPS	WD	14.5	Y	1	9	0	23
RPLS-V-80	1	51-55	1	85	0.85	1	35	0.35	-1.1097	3	LPS	DD	12.5	Y			1	3
RPLS-V-99	1	51-55	1	85	0.85	1	15	0.15	-1.5461	0	LPS	DD	18.5	Y	1	3	1	6
RPLS-V-114	2	51-55	2	75	1.5	1	70	0.7	-1.7786	4	LPS	DD	13.8	N			1	20
RPLS-V-142	2	51-55	2	65	1.3	1	20	0.2	-2.4288	4	LPS	DD	9.1	Y	1	12
RPLS-V-147	2	51-55	3	95	2.85	2	85	1.7	-2.572	2	LPS	DD	24.3	Y	1	8	1	31
RPLS-V-209	1	51-55	3	90	2.7	2	40	0.8	-4.2052	1	LPS	DD	15.5	N	1	9	0	22
RPLS-V-20	1	51-55	2	55	1.1	3	60	1.8	1.5032	2	LPS	DD	8.1	N	1	2	1	4
RPLS-V-105	1	51-55	3	55	1.65	2	45	0.9	-1.6728	0	LPS	WD	29.5	N	1	13	0	25
RPLS-V-116	1	51-55	2	80	1.6	2	40	0.8	-1.7808	1	LPS	DD	15.2		1	9	1	16
RPLS-V-125	1	51-55	1	95	0.95	0	95	0	-2.0938	2	LPS	DD	6.3	Y	1	9	0	20
RPLS-V-167	1	51-55	3	90	2.7	2	65	1.3	-3.1142	3	LPS	WD	31	Y	1	34	0	43
RPLS-V-168	2	51-55	3	90	2.7	2	65	1.3	-3.1142	3	LPS	WD	32	Y	1	6	0	48
RPLS-V-180	1	51-55	2	80	1.6	0	95	0	-3.5264	2	LPS	DD	9.7	Y	1	7	0	12
RPLS-V-197	2	51-55	3	80	2.4	1	70	0.7	-3.7622	0	LPS	WD	28	Y	0	16	0	16
RPLS-V-217	2	51-55	3	95	2.85	2	45	0.9	-4.3176	4	LPS	WD	15.1	Y	0	40	0	40
RPLS-V-237	2	51-55			0	2	70	1.4	NA	1	LPS	DD	14.4	Y	0	11	0	11
RPLS-V-8	1	51-55	2	80	1.6	3	95	2.85	2.6923	0	LPS	DD	8.7	Y	0	16	0	16
RPLS-V-22	2	51-55	0	95	0	2	30	0.6	1.3092	3	LPS	DD	20.5	N	1	5	1	10
RPLS-V-119	1	51-55	3	40	1.2	1	35	0.35	-1.8811	1	LPS	DD	18.1	Y	1	10	1	14
RPLS-V-179	2	51-55	2	95	1.9	1	35	0.35	-3.4239	1	LPS	DD	33.8	Y	1	5	1	7
RPLS-V-182	2	51-55	2	85	1.7	1	10	0.1	-3.5286	0	LPS	DD	10.4	N	0	34	0	34
RPLS-V-37	2	51-55	1	60	0.6	1	70	0.7	0.205	2	LPS	WD	23.2	Y	1	36	0	42
RPLS-V-87	2	51-55	3	65	1.95	2	70	1.4	-1.243	1	LPS	WD	9.2	Y	1	16	1	17
RPLS-V-111	1	51-55	1	80	0.8	0	95	0	-1.7632	0	LPS	DD	13.3	Y			0	24
RPLS-V-165	1	51-55	2	95	1.9	1	50	0.5	-3.0966	0	LPS	DD	12.8	N	1	8	1	26
RPLS-V-190	2	51-55	3	85	2.55	1	90	0.9	-3.6564	0	LPS	WD	28.8	N	0	19	0	19
RPLS-V-202	1	51-55	2	90	1.8	0	95	0	-3.9672	2	LPS	WD	6.9	Y	0	15	0	15
RPLS-V-226	2	51-55	3	80	2.4	0	95	0	-5.2896	1	LPS	WD	22.1	N	1	21	0	24
RPLS-V-231	1	51-55	3	90	2.7	1	20	0.2	-5.5144	1	LPS	DD	14.9	Y	1	15	1	38
RPLS-V-235	2	51-55	3	95	2.85	0	95	0	-6.2814	1	LPS	DD	28.8	Y	1	3	0	14
RPLS-V-98	2	51-55	2	75	1.5	1	85	0.85	-1.4513	0	LPS	WD	33.6	Y	1	16	1	20
RPLS-V-137	1	51-55	2	85	1.7	1	65	0.65	-2.3285	0	LPS	WD	31.3	N	1	5	1	29
RPLS-V-189	2	51-55	3	65	1.95	1	30	0.3	-3.6432	0	LPS	DD	14.5	Y	0	8	0	8
RPLS-V-198	2	51-55	3	90	2.7	2	50	1	-3.7688	1	LPS	DD	19.5	Y	0	18	0	18
RPLS-V-220	1	51-55	3	85	2.55	1	40	0.4	-4.7474	4	LPS	DD	25.7	Y	1	20
RPLS-V-241	1	51-55	3	95	2.85			0	NA	0	LPS	WD	22.1	Y	1	31	0	52
RPLS-V-12	2	46-50	1	85	0.85	2	90	1.8	2.0542	0	LPS	WD	13.6	N	0	9	0	9
RPLS-V-84	1	46-50	1	80	0.8	1	25	0.25	-1.2177	0	LPS	DD	5.3	N	0	10	0	10
RPLS-V-169	2	46-50	3	65	1.95	1	50	0.5	-3.2068	0	LPS	WD	25.9	Y	0	46	0	46
RPLS-V-171	1	46-50	3	85	2.55	2	55	1.1	-3.22	1	LPS	WD	20.2	N	0	20	0	20
RPLS-V-53	1	46-50	1	85	0.85	2	35	0.7	-0.346	0	LPS	DD	12.5	Y	1	3	0	17
RPLS-V-70	1	46-50	3	90	2.7	3	80	2.4	-0.714	2	LPS	WD	19.3	Y	1	10
RPLS-V-78	1	46-50	3	95	2.85	3	80	2.4	-1.0446	1	LPS	WD	15.2	Y	0	47	0	47
RPLS-V-151	1	46-50	3	50	1.5	2	15	0.3	-2.6514	0	LPS	WD	16.5	Y	1	13	0	45
RPLS-V-166	2	46-50	3	75	2.25	1	85	0.85	-3.1043	0	LPS	DD	19.7	Y	0	40	0	40
RPLS-V-200	2	46-50	3	80	2.4	1	65	0.65	-3.8713	1	LPS	WD	9.3	N	1	24	0	30
RPLS-V-82	1	46-50	1	55	0.55	0	95	0	-1.2122	2	LPS	DD	28.5	Y	1	2	1	3
RPLS-V-86	2	46-50	2	70	1.4	1	85	0.85	-1.2309	1	LPS	DD	9	N	0	22	0	22
RPLS-V-101	1	46-50	2	75	1.5	1	80	0.8	-1.5604	1	LPS	DD	21.2	Y	1	17
RPLS-V-133	2	46-50	3	65	1.95	1	95	0.95	-2.2249	1	LPS	WD	22.5	Y	1	20	0	32
RPLS-V-16	1	46-50	1	40	0.4	2	60	1.2	1.7368	1	LPS	DD	17.2	Y			1	18
RPLS-V-40	1	46-50	1	70	0.7	1	75	0.75	0.0937	4	LPS	DD	4.5	Y	1	3	1	6
RPLS-V-51	1	46-50	2	90	1.8	2	85	1.7	-0.2578	1	LPS	DD	10	N	0	18	0	18
RPLS-V-102	2	46-50	3	55	1.65	1	95	0.95	-1.5637	2	LPS	DD	17.2	Y			1	7
RPLS-V-173	1	46-50	2	85	1.7	1	20	0.2	-3.3104	3	LPS	WD+DD	13.1	Y	1	2	0	10
RPLS-V-186	2	46-50	3	55	1.65	0	95	0	-3.6366	0	LPS	WD	25.2	N	0	23	0	23
RPLS-V-191	2	46-50	2	85	1.7	0	95	0	-3.7468	2	LPS	DD	7.5	Y	1	1	1	6
RPLS-V-194	2	46-50	3	65	1.95	1	25	0.25	-3.7523	4	LPS	DD	10.3	Y			1	20
RPLS-V-201	1	46-50	3	90	2.7	1	95	0.95	-3.8779	1	LPS	WD	14.8	Y	0	24	0	24
RPLS-V-218	1	46-50	3	70	2.1	1	10	0.1	-4.4102	1	LPS	WD	6.4	N	1	6	1	19
RPLS-V-227	1	46-50	3	80	2.4	0	95	0	-5.2896	1	LPS	WD	20.7	Y	0	40	0	40
RPLS-V-10	2	46-50	2	80	1.6	3	90	2.7	2.365	2	LPS	WD	11.6	N	0	40	0	40
RPLS-V-23	1	46-50	3	45	1.35	3	65	1.95	1.2795	3	LPS	DD	8.1	Y	1	4	1	9
RPLS-V-65	2	46-50	1	95	0.95	1	70	0.7	-0.5664	1	LPS	other	24.1	Y	1	3	1	4
RPLS-V-75	1	46-50	3	45	1.35	2	45	0.9	-1.0116	7	LPS	DD	23.2	Y	1	2	0	11
RPLS-V-85	1	46-50	2	40	0.8	1	25	0.25	-1.2177	4	LPS	DD	12.2	Y	1	10	1	14
RPLS-V-136	1	46-50	2	85	1.7	1	65	0.65	-2.3285	1	LPS	DD	11.2	N	1	18
RPLS-V-160	2	46-50	3	80	2.4	2	55	1.1	-2.8894	0	LPS	WD	20.5	Y	0	32	0	32
RPLS-V-192	2	46-50	2	90	1.8	1	10	0.1	-3.749	1	LPS	DD	9.4	N	1	7	0	17
RPLS-V-212	1	46-50	3	65	1.95	0	95	0	-4.2978	2	LPS	WD	16.5	Y	0	21	0	21
RPLS-V-238	1	46-50			0	2	85	1.7	NA	1	LPS	WD	19.3	Y	1	26	0	39
RPLS-V-26	2	41-45	3	45	1.35	2	90	1.8	0.9522	4	LPS	NA					1	6
RPLS-V-35	1	41-45	3	55	1.65	3	60	1.8	0.291	3	LPS	DD	11.6	Y	1	11	0	16
RPLS-V-124	1	41-45	3	95	2.85	3	65	1.95	-2.0265	0	LPS	WD	30	Y	1	7	1	19
RPLS-V-158	1	41-45	2	95	1.9	1	60	0.6	-2.8784	0	LPS	other	6.5	N	0	15	0	15
RPLS-V-178	1	41-45	2	85	1.7	1	15	0.15	-3.4195	1	LPS	NA					1	23
RPLS-V-33	1	41-45	1	65	0.65	2	40	0.8	0.313	2	LPS	DD	28.6	Y	1	5	1	8
RPLS-V-46	1	41-45	1	25	0.25	1	20	0.2	-0.1146	0	LPS	DD	39	Y	0	8	0	8
RPLS-V-141	2	41-45	2	60	1.2	1	10	0.1	-2.4266	2	LPS	DD	20	Y	1	5	0	13
RPLS-V-152	2	41-45	3	70	2.1	1	90	0.9	-2.6646	3	LPS	WD	20.4	N	1	12	0	23
RPLS-V-211	2	41-45	3	65	1.95	0	95	0	-4.2978	2	LPS	DD	14.8	Y	0	12	0	12
RPLS-V-236	1	41-45			0	2	35	0.7	NA	0	LPS	DD	8.7	N	0	7	0	7
RPLS-V-4	2	41-45	0	95	0	2	75	1.5	3.273	1	LPS	DD	17.5	N	1	8	1	10
RPLS-V-30	2	41-45	1	25	0.25	1	45	0.45	0.4309	0	LPS	DD	8.5	Y	0	20	0	20
RPLS-V-59	2	41-45	1	40	0.4	2	10	0.2	-0.4452	1	LPS	DD	6.4	N	0	38	0	38
RPLS-V-138	1	41-45	3	75	2.25	3	40	1.2	-2.3406	3	LPS	NA					0	47
RPLS-V-224	2	41-45	3	80	2.4	1	15	0.15	-4.9623	0	LPS	WD+DD	16.2	Y	1	20	0	21
RPLS-V-1	1	41-45	0	95	0	3	90	2.7	5.8914	2	LPS	DD	10.3	N	1	3	0	44
RPLS-V-77	2	41-45	3	80	2.4	3	65	1.95	-1.0347	1	LPS	DD	20.8	N			1	29
RPLS-V-123	2	41-45	3	90	2.7	2	90	1.8	-2.0232	1	LPS	DD	12.8	N	1	6	1	10
RPLS-V-140	1	41-45	2	55	1.1	0	95	0	-2.4244	1	LPS	DD	11.7	N	0	10	0	10
RPLS-V-234	1	41-45	3	90	2.7	0	95	0	-5.9508	0	LPS	WD	27.1	Y	0	19	0	19
RPLS-V-9	1	41-45	2	45	0.9	3	70	2.1	2.5986	0	LPS	other	24.3	N	1	12
RPLS-V-223	2	41-45	3	75	2.25	0	95	0	-4.959	0	LPS	WD	36.6	Y	0	16	0	16
RPLS-V-15	2	36-40	0	95	0	2	40	0.8	1.7456	1	LPS	WD	15	N	0	38	0	38
RPLS-V-96	2	36-40	2	60	1.2	1	55	0.55	-1.4447	1	LPS	DD	14.1	Y	1	21	0	22
RPLS-V-148	1	36-40	3	95	2.85	2	85	1.7	-2.572	3	LPS	NA					0	49
RPLS-V-127	1	36-40	2	75	1.5	1	55	0.55	-2.1059	3	LPS	DD	28.8	Y	0	33	0	33
RPLS-V-145	1	36-40	2	80	1.6	1	45	0.45	-2.5445	0	LPS	WD	18.8	Y	0	42	0	42
RPLS-V-110	2	36-40	3	90	2.7	3	65	1.95	-1.6959	0	LPS	WD	16.5	Y	0	50	0	50
RPLS-V-159	2	36-40	3	65	1.95	1	65	0.65	-2.8795	1	LPS	DD		Y	1	30	1	34
RPLS-V-89	2	36-40	3	45	1.35	1	75	0.75	-1.3389	1	LPS	MLS	18	Y			0	40
RPLS-V-103	1	36-40	1	75	0.75	0	95	0	-1.653	3	LPS	DD	17.3	Y	1	5	1	11
RPLS-V-121	2	36-40	2	95	1.9	3	35	1.05	-1.8965	3	LPS	DD	13.5	Y	1	12	1	29
RPLS-V-126	2	36-40	2	75	1.5	1	55	0.55	-2.1059	0	LPS	DD	34.2	N	0	21	0	21
RPLS-V-153	1	36-40	3	70	2.1	1	90	0.9	-2.6646	0	LPS	DD	19.1	Y	0	15	0	15
RPLS-V-240	2	36-40	3	85	2.55			0	NA	1	LPS	WD	18.5	Y	1	28	0	43
RPLS-V-44	2	36-40	3	90	2.7	3	90	2.7	-0.0594	4	LPS	PLS					1	23
RPLS-V-187	1	36-40	3	55	1.65	0	95	0	-3.6366	3	LPS	DD	25.7	Y	1	12	1	46
RPLS-V-56	2	31-35	3	85	2.55	3	80	2.4	-0.3834	4	LPS	NA					1	13
RPLS-V-71	2	31-35	1	35	0.35	0	95	0	-0.7714	3	LPS	NA					1	7
RPLS-V-154	2	31-35	3	85	2.55	3	45	1.35	-2.6745	1	LPS	DD	9	Y	1	8	1	14
RPLS-V-207	1	31-35	3	85	2.55	1	70	0.7	-4.0928	1	LPS	WD	31.4	Y	0	20	0	20
RPLS-V-203	2	26-30	2	90	1.8	0	95	0	-3.9672	5	LPS	DD	6.9	Y			0	22
RPLS-V-183	1	26-30	2	90	1.8	1	20	0.2	-3.5308	1	LPS	NA					1	24
RPLS-V-216	2	21-25	3	90	2.7	1	75	0.75	-4.3143	0	non-LPS	NA			0	34	0	34
